# Putamen dopamine synthesis, vesicular storage, and metabolism in Parkinson disease

**DOI:** 10.64898/2026.03.12.26348277

**Authors:** David S. Goldstein

**Affiliations:** Clinical Neurosciences Program, Division of Intramural Research, National Institute of Neurological Disorders and Stroke, National Institutes of Health, Bethesda, MD

## Abstract

**Background:** Severe putamen dopamine depletion in Parkinson disease (PD) has been attributed to nigrostriatal denervation; however, there are also functional abnormalities in extant terminals (the “sick-but-not-dead” phenomenon). Rates of intra-neuronal processes of synthesis, storage, and metabolism of dopamine complexly influence releasable dopamine stores but have not yet been systematically estimated.

**Methods:** Post-mortem empirical data were available about putamen tissue contents of 7 reactants, including the autotoxic dopamine metabolite 3,4-dihydroxyphenylacetaldehyde (DOPAL). We constructed kinetic models depicting reactions related to putamen dopamine content, the simplest model consisting of 7 reactions and the most complete model 18 reactions among 10 intra-neuronal reactants. We used the post-mortem data, in vivo results of ^18^F-DOPA positron emission tomography (PET), and the models to estimate rates of the intra-neuronal processes and rank their contributions to control-PD differences.

**Results:** There was about a 98% decrease in putamen tissue dopamine in PD. The concentration ratio of DOPAL/DA was about 9 times control. Applying the simplest kinetic model, vesicular sequestration was estimated to be decreased by 98.5% (0.073 vs. 4.91 nmol/min). About 3-fold greater in vivo “washout” of putamen ^18^F-DOPA-derived radioactivity compared to controls also indicated attenuated vesicular storage in PD. According to the complete model, control-PD differences in intra-neuronal reaction rates were, in descending order, vesicular uptake ≈ vesicular leakage > exocytotic release ≈ neuronal reuptake > L-aromatic-amino-acid decarboxylase activity ≈ tyrosine hydroxylase activity > other reactions.

**Discussion:** Empirical post-mortem and in vivo data and application of kinetic models provide convergent quantitative evidence for a substantial vesicular storage defect in residual dopaminergic terminals in PD, a potential target for disease-modifying treatment or prevention strategies.

**Trial Registration:** None

**BRIEF SUMMARY:** We estimated rates of reactions involved with synthesis, storage, release, reuptake, and metabolism of dopamine in the putamen in Parkinson disease and found that the main intra-neuronal functional abnormality separating Parkinson disease from controls was attenuated vesicular sequestration, implicating decreased vesicular uptake via the vesicular monoamine transporter and increased vesicular leakiness as key determinants of putamen dopamine deficiency in PD.
