## Supplementary material for "Putamen dopamine synthesis, vesicular storage, and metabolism in Parkinson disease": eData 1-Autopsy Individual Data No Ages

### Sheet: Data Dictionary
Goldstein, Putamen Modeling in PD, eResults1, Autopsy Individual data
No.	Subject Number
Group	Subject Group (Control or PD)
Age	Subject age, in years
DHPG	Putamen tissue concentration of 3,4-dihydroxyphenylglycol, in pmol/mg wet weight
NE	Putamen tissue concentration of norepinephrine, in pmol/mg wet weight
DOPA	Putamen tissue concentration of 3,4-dihydroxyphenylalanine, in pmol/mg wet weight
EPI	Putamen tissue concentration of epinephrine, in pmol/mg wet weight
DOPAL	Putamen tissue concentration of 3,4-dihydroxyphenylacetaldehyde, in pmol/mg wet weight
DOPET	Putamen tissue concentration of 3,4-dihydroxyphenyethanol, in pmol/mg wet weight
DA	Putamen tissue concentration of dopamine, in pmol/mg wet weight
DOPAC	Putamen tissue concentration of 3,4-dihydroxyphenylacetic acid, in pmol/mg wet weight

### Sheet: Autopsy Data
Goldstein, Putamen Modeling in PD, eResults1, Autopsy Individual data
No.	Group	Age	DHPG	NE	DOPA	EPI	DOPAL	DOPET	DA	DOPAC
			pmol/mg	pmol/mg	pmol/mg	pmol/mg	pmol/mg	pmol/mg	pmol/mg	pmol/mg
1	Control		0.00263477	0.0681054	0.262595	0.0858861	0.22177	0.00683011	14.4853	0.486226
2	Control		0.024071	0.142625	4.22125	0.115033	0.00711504	0.0484349	17.4679	3.51166
3	Control		0.00527985	0.15801	0.694003	0.0526673	0.0457367	0.031057	23.9268	0.403187
4	Control		0.00653867	0.0752526	0.974852	0.0504267	0.18033	0.0195964	10.1378	2.00446
5	Control		0.00754559	0.141991	1.2543	0.109825	0.0868312	0.0156147	23.7326	1.9766
6	Control		0.00451841	0.0885775	0.932073	0.0357626	0.197448	0.00599888	15.7735	0.77144
7	Control		0.0186056	0.127959	0.536579	0.141919	0.184085	0.0423958	15.6585	3.68152
8	Control		0.0047523	0.138814	0.630422	0.00230054	0.0812176	0.00923827	12.667	0.954011
9	Control		0.0156125	0.295862	0.473688	0	0.477107	0	11.1956	2.81009
10	Control		0.0172394	0.223711	0.834923	0.0715244	0.1121	0.0166632	9.92157	2.46989
11	Control		0.0126364	0.123971	5.03534	0.0060369	0.315143	0.0431105	22.6247	4.99708
12	Control		0.0111173	0.175203	0.436487	0.00189547	0.3536	0.00760803	10.5862	2.45914
13	Control		0.0328003	0.196745	3.89421	0.0674247	2.38219	0.0971919	29.1348	6.97843
14	Control		0.0423113	0.372959	0.681889	0.335567	1.24116	0.0570493	21.0922	5.49822
15	Control		0.0161229	0.152004	0.507011	1.02243	0.249363	0.00817634	18.549	0.97079
16	Control		0.0363943	0.141727	7.69921	0.122196	0.445974	0.1898	17.68	9.0349
17	Control		0.0168814	0.593768	1.24665	0.00259429	0.516352	0.0349825	25.0017	2.08734
18	Control		0.00345989	0.173009	0.60313	0.00161332	0.193974	0.0295455	13.3728	0.889032
19	Control		0.0082888	0.177344	0.866485	0.021115	0.234454	0.0439056	19.951	1.99743
20	Control		0.0168776	0.135846	1.50659	22.2235	0.167928	0.0322509	11.4306	3.16286
	QUARTILE 4	91	0.0423113	0.593768	7.69921	22.2235	2.38219	0.1898	29.1348	9.0349
	QUARTILE 3	76.75	0.0175809	0.182194	1.31737	0.116824	0.376694	0.0433092	21.4753	3.55413
	QUARTILE 2	76.75	0.0141244	0.147314	0.850704	0.060046	0.209609	0.0303012	16.6207	2.27324
	QUARTILE 1	34.75	0.00622396	0.133874	0.586492	0.00517625	0.153971	0.00897278	12.3579	0.966595
No.	Group	Age	DHPG	NE	DOPA	EPI	DOPAL	DOPET	DA	DOPAC
			pmol/mg	pmol/mg	pmol/mg	pmol/mg	pmol/mg	pmol/mg	pmol/mg	pmol/mg
1	PD		0.00752941	0.0153846	0.0345178	0.0112022	0	0	0.0392157	0.0160714
2	PD			0.00650888	0.404569	0.0425683	0.00526316	0	0.0392157	0.00892857
3	PD		0.00229412	0.00473373	0.360914	0.000437158	0	0	0.0588235	0.0107143
4	PD			0.0160281	0.862442			0.006511	0.627979	0.0724069
5	PD		0.00170588	0.00473373	0.463959	0	0	0	0.0522876	0.0119048
6	PD		0.00205882	0.0136095	0.457868	0	0.0157895	0.00688312	0.816993	0.0934524
7	PD		0	0.00414201	0.458883	0.00010929	0.0157895	0.0012987	0.562092	0.035119
8	PD		0.00411765	0.0118343	0.569543	0	0.0171053	0	0.0326797	0.0142857
9	PD		0.00952941	0.202959	0.352284	0.00169399	0.169737	0.00162338	0.529412	0.107738
10	PD		0.000764706	0.0106509	0.259391	0.000273224	0.00921053		0.111111	0.0386905
11	PD			0.0213018	0.627919	0.000819672	0.0197368	0	0.294118	0.0541667
12	PD		0.003	0.0526627	0.24736	0.000819672	0.0217105	0.0165584	0.150327	0.0339286
13	PD		0.00246926	0.0072077	0.255379	0	0	0	0.17024	0.0197345
	QUARTILE 4	85	0.00952941	0.202959	0.862442	0.0425683	0.169737	0.0165584	0.816993	0.107738
	QUARTILE 3	78.9689	0.00383824	0.0160281	0.463959	0.00103825	0.0177632	0.00284528	0.529412	0.0541667
	QUARTILE 2	77.4035	0.00238169	0.0118343	0.404569	0.000355191	0.0125	0	0.150327	0.0339286
	QUARTILE 1	73	0.00179412	0.00650888	0.259391	0	0	0	0.0522876	0.0142857
