## Supplementary material for "Putamen dopamine synthesis, vesicular storage, and metabolism in Parkinson disease": eTable 1, Reactants in Literature.

### Sheet: Data Dictionary
Goldstein, Putamen Modeling in PD, eTable 1, Reactants in the Literature
Column Header	Definition
Reactant	Reactant name
First Author	Last name of first author
Year	Year of publication
PMID	PubMed ID number
PUT Conc. Control	Putamen concentration in controls
PUT Conc. Control	Units for putamen concentration in controls
% Wet Weight that is Protein	Percent of wet weight that is protein
PUT Conc. Control	Units in ng/mg wet weight
PUT Conc. Control	Units in nmol/mg wet weight
PUT Conc. Control	Units in µmoles/g wet weight
PUT volume	Putamen volume, in cm^3
PUT density	Putamen density, in g/cm^3
PUT Amount Control	Putamen reactant amount, in µmoles, in controls
PUT Amount Control	Putamen reactant amount, in nmoles, in controls
PUT Conc. PD	Putamen concentration in controls
PUT Conc. PD	Units for putamen concentration in PD
% Wet Weight that is Protein	Percent of wet weight that is protein
PUT Conc. PD	Units in ng/mg wet weight
PUT Conc. PD	Units in nmol/mg wet weight
PUT Conc. PD	Units in µmoles/g wet weight
PUT volume	Putamen volume, in cm^3
PUT density	Putamen density, in g/cm^3
PUT Amount PD	Putamen reactant amount, in µmoles, in PD
PUT Amount PD	Putamen reactant amount, in nmoles, in PD
PUT Amount PD/Control	Putamen amount in PD / putamen amount in controls

### Sheet: Data
Goldstein, Putamen Modeling in PD, eTable 1, Reactants in the Literature
Reactant	First Author	Year	PMID	PUT Conc. Control	PUT Conc. Control	% Wet Weight that is Protein	PUT Conc. Control	PUT Conc. Control	PUT Conc. Control	PUT volume	PUT density	PUT Amount Control	PUT Amount Control	PUT Conc. PD	PUT Conc. PD	% Wet Weight that is Protein	PUT Conc. PD	PUT Conc. PD	PUT Conc. PD	PUT volume	PUT density	PUT Amount PD	PUT Amount PD	PUT Amount PD/Control
					unit		ng/mg wet weight	nmol/mg wet weight	µmoles/g wet weight	cm^3	g/cm^3	µmoles	nmoles		unit		ng/mg wet weight	nmol/mg wet weight	µmoles/g wet weight	cm^3	g//cm^3	µmoles	nmoles	%
Tyrc	Langlais	1993	8105420	296	ng/mg protein	0.12	35.52	0.196037	0.196037	9	1.03	1.81727	1817.27		ng/mg protein	0.12				9	1.03
Tyrc	Ogawa	1992	1513457	2943	pmol/mg protein	0.12		0.35316	0.35316	9	1.03	3.27379	3273.79	2287	pmol/mg protein	0.12		0.27444	0.27444	9	1.03	2.54406	2544.06	0.777098
Tyrc	Sparks	1985	3968972	56.92	ng/mg wet weight		57	0.314587	0.314587	9	1.03	2.91622	2916.22	38.2	ng/mg wet weight		38.2	0.21105	0.21105	9	1.03	1.95643	1956.43	0.670879
Tyr	MEAN								0.287928				2669.09										2250.24	0.723989
Reactant	First Author	Year	PMID	PUT Conc. Control	PUT Conc. Control	% Wet Weight that is Protein	PUT Conc. Control	PUT Conc. Control	PUT Conc. Control	PUT volume	PUT density	PUT Amount Control	PUT Amount Control	PUT Conc. PD	PUT Conc. PD	% Wet Weight that is Protein	PUT Conc. PD	PUT Conc. PD	PUT Conc. PD	PUT volume	PUT density	PUT Amount PD	PUT Amount PD	PUT Amount PD/Control
					unit		ng/mg wet weight	nmol/mg wet weight	µmoles/g wet weight	cm^3	g//cm^3	µmoles	nmoles		unit		ng/mg wet weight	nmol/mg wet weight	µmoles/g wet weight	cm^3	g//cm^3	µmoles	nmoles	%
DOPAc	Goldstein	2011	21073636	1756	pmol/g wet weight				0.001756	9	1.03	0.0162781	16.2781	647	pmol/g wet weight			0.000647	0.000647	9	1.03	0.00599769	5.99769	0.368451
DOPAc	Ogawa	1992	1513457	11.4	pmol/mg protein	0.12		0.001368	0.001368	9	1.03	0.0126814	12.6814	3.93	pmol/mg protein	0.12		0.0004716	0.0004716	9	1.03	0.00437173	4.37173	0.344737
DOPAc	This study			0.850704	pmol/mg wet weight	nmol/g wet weight			0.000850704	9	1.03	0.00788603	7.88603	0.404569	pmol/mg wet weight	nmol/g wet weight		0.000404569	0.000404569	9	1.03	0.00375035	3.75035	0.475569
DOPAc	MEAN												12.2818										4.70659	0.368451
Reactant	First Author	Year	PMID	PUT Conc. Control	PUT Conc. Control	% Wet Weight that is Protein	PUT Conc. Control	PUT Conc. Control	PUT Conc. Control	PUT volume	PUT density	PUT Amount Control	PUT Amount Control	PUT Conc. PD	PUT Conc. PD	% Wet Weight that is Protein	PUT Conc. PD	PUT Conc. PD	PUT Conc. PD	PUT volume	PUT density	PUT Amount PD	PUT Amount PD	PUT Amount PD/Control
					unit		ng/mg wet weight	nmol/mg wet weight	µmoles/g wet weight	cm^3	g//cm^3	µmoles	nmoles		unit		ng/mg wet weight	nmol/mg wet weight	µmoles/g wet weight	cm^3	g//cm^3	µmoles	nmoles	%
DAv	Lloyd	1975	489	5.06	µg/g wet weight	ng/mg wet weight	5.06	0.0330719	0.0330719	9	1.03	0.306576	306.576	0.14	µg/g wet weight	ng/mg wet weight	0.14	0.000915033	0.000915033	9	1.03	0.00848235	8.48235	0.027668
DAv	Bokobza	1984	6734727	2506	ng/g tissue		2.506	0.0163791	0.0163791	9	1.03	0.151834	151.834	84	ng/g tissue		0.084	0.00054902	0.00054902	9	1.03	0.00508941	5.08941	0.0335196
DAv	Sparks	1985	3968972	4.05	ng/mg wet weight			0.0264706	0.0264706	9	1.03	0.245382	245.382	0.356667	ng/mg wet weight		0.356667	0.00233115	0.00233115	9	1.03	0.0216098	?21.61
DAv	Kish	1988	3352672	4.92	ng/mg wet weight			0.0321569	0.0321569	9	1.03	0.298094	298.094	0.11	ng/mg wet weight			0.000718954	0.000718954	9	1.03	0.00666471	6.66471	0.0223577
DAv	Ogawa	1992	1513457	206	pmol/mg protein	0.12		0.18128	0.18128	9	1.03	1.68047	1680.47	31.9	pmol/mg protein	0.12		0.003828	0.003828	9	1.03	0.0354856	?35.49
DAv	Langlais	1993	8105420	12.11	ng/mg protein			0.0791503	0.0791503	9	1.03	0.733724	733.724	No data	ng/mg protein					9	1.03			No data
DAv	Rajput	2004	15120096	6368	n/g fresh tissue			0.0416209	0.0416209	9	1.03	0.385826	385.826	106	n/g fresh tissue		0.106	0.00069281	0.00069281	9	1.03	0.00642235	6.42235	0.0166457
DAv	Tong	2006	17172611	4.8	ng/mg wet weight		4.8	0.0313725	0.0313725	9	1.03	0.290824	290.824		ng/mg wet weight		0.16	0.00104575	0.00104575	9	1.03	0.00969412	9.69412	0.0333333
DAv	Goldstein	2011	21073636	15488	fmol/mg wet weight	pmol/g wet weight		0.015488	0.015488	9	1.03	0.143574	143.574	1130	fmol/mg wet weight	pmol/g wet weight		0.00113	0.00113	9	1.03	0.0104751	10.4751	0.0729597
DAv	Pifl	2023	37322038	6.2	µg/g wet weight		6.2	0.0405229	0.0405229	9	1.03	0.375647	375.647	No data	µg/g wet weight					9	1.03
DAv	This study			16.6207	pmol/mg wet weight	nmol/g wet weight		0.0166207	0.0166207	9	1.03	0.154074	154.074	0.150327	pmol/mg wet weight	nmol/g wet weight		0.000150327	0.000150327	9	1.03	0.00139353	1.39353	0.00904456
DAv	MEAN												445.944										6.6232	0.027668
Reactant	First Author	Year	PMID	PUT Conc. Control	PUT Conc. Control	% Wet Weight that is Protein	PUT Conc. Control	PUT Conc. Control	PUT Conc. Control	PUT volume	PUT density	PUT Amount Control	PUT Amount Control	PUT Conc. PD	PUT Conc. PD	% Wet Weight that is Protein	PUT Conc. PD	PUT Conc. PD	PUT Conc. PD	PUT volume	PUT density	PUT Amount PD	PUT Amount PD	PUT Amount PD/Control
					unit		ng/mg wet weight	nmol/mg wet weight	µmoles/g wet weight	cm^3	g//cm^3	µmoles	nmoles		unit		ng/mg wet weight	nmol/mg wet weight	µmoles/g wet weight	cm^3	g//cm^3	µmoles	nmoles	%
DOPALc	Goldstein	2011	21073636	496	fmol/mg wet weight			0.000496	0.000496	9	1.03	0.00459792	4.59792	86	fmol/mg wet weight			8.6e-05	8.6e-05	9	1.03	0.00079722	0.79722	0.173387
DOPALc	This study			0.209609	pmol/mg wet weight	nmol/g wet weight		0.000209609	0.000209609	9	1.03	0.00194308	1.94308	0.0125	pmol/mg wet weight	nmol/g wet weight		1.25e-05	1.25e-05	9	1.03	0.000115875	0.115875	0.0596348
DOPALc	MEAN												3.2705										0.456547	0.116511
Reactant	First Author	Year	PMID	PUT Conc. Control	PUT Conc. Control	% Wet Weight that is Protein	PUT Conc. Control	PUT Conc. Control	PUT Conc. Control	PUT volume	PUT density	PUT Amount Control	PUT Amount Control	PUT Conc. PD	PUT Conc. PD	% Wet Weight that is Protein	PUT Conc. PD	PUT Conc. PD	PUT Conc. PD	PUT volume	PUT density	PUT Amount PD	PUT Amount PD	PUT Amount PD/Control
					unit		ng/mg wet weight	nmol/mg wet weight	µmoles/g wet weight	cm^3	g//cm^3	µmoles	nmoles		unit		ng/mg wet weight	nmol/mg wet weight	µmoles/g wet weight	cm^3	g//cm^3	µmoles	nmoles	%
DOPETc	Goldstein	2011	21073636	42	fmol/mg wet weight			4.2e-05	4.2e-05	9	1.03	0.00038934	0.38934	6	fmol/mg wet weight			6e-06	6e-06	9	1.03	5.562e-05	0.05562	0.142857
DOPETc	This study			0.0303012	pmol/mg wet weight	nmol/g wet weight		3.03012e-05	3.03012e-05	9	1.03	0.000280892	0.280892	0	pmol/mg wet weight	nmol/g wet weight		0	0	9	1.03	0	0	0
DOPETc	MEAN												0.335116									2.781e-05	0.02781	0.0714286
												DOPETc/DOPACc	0.00868545										0.0134853
Reactant	First Author	Year	PMID	PUT Conc. Control	PUT Conc. Control	% Wet Weight that is Protein	PUT Conc. Control	PUT Conc. Control	PUT Conc. Control	PUT volume	PUT density	PUT Amount Control	PUT Amount Control	PUT Conc. PD	PUT Conc. PD	% Wet Weight that is Protein	PUT Conc. PD	PUT Conc. PD	PUT Conc. PD	PUT volume	PUT density	PUT Amount PD	PUT Amount PD	PUT Amount PD/Control
					unit		ng/mg wet weight	nmol/mg wet weight	µmoles/g wet weight	cm^3	g//cm^3	µmoles	nmoles		unit		ng/mg wet weight	nmol/mg wet weight	µmoles/g wet weight	cm^3	g//cm^3	µmoles	nmoles	%
DOPACc	Langlais	1993	8105420	2.28	ng/mg protein	0.12	2.0064	0.0119429	0.0119429	9	1.03	0.11071	110.71	No data	ng/mg protein	0.12				9	1.03
DOPACc	Goldstein	2011	21073636	3460	fmol/mg wet weight			0.00346	0.00346	9	1.03	0.0320742	32.0742	411	fmol/mg wet weight			0.000411	0.000411	9	1.03	0.00380997	3.80997	0.118786
DOPACc	Sparks	1985	3968972	0.34	ng/mg wet weight		0.34	0.00202381	0.00202381	9	1.03	0.0187607	18.7607		ng/mg wet weight					9	1.03
DOPACc	Pifl	2023	37322038	0.17	µg/g wet weight		0.17	0.00111111	0.00111111	9	1.03	0.0103	10.3	No data	µg/g wet weight					9	1.03
DOPACc	This study			2.27324	pmol/mg wet weight	nmol/g wet weight		0.00227324	0.00227324	9	1.03	0.021073	21.073	0.0339286	pmol/mg wet weight	nmol/g wet weight		3.39286e-05	3.39286e-05	9	1.03	0.000314518	0.314518	0.0149252
DOPACc	MEAN												38.5836										2.06224	0.0668557
Reactant	First Author	Year	PMID	PUT Conc. Control	PUT Conc. Control	% Wet Weight that is Protein	PUT Conc. Control	PUT Conc. Control	PUT Conc. Control	PUT volume	PUT density	PUT Amount Control	PUT Amount Control	PUT Conc. PD	PUT Conc. PD	% Wet Weight that is Protein	PUT Conc. PD	PUT Conc. PD	PUT Conc. PD	PUT volume	PUT density	PUT Amount PD	PUT Amount PD	PUT Amount PD/Control
					unit		ng/mg wet weight	nmol/mg wet weight	µmoles/g wet weight	cm^3	g//cm^3	µmoles	nmoles		unit		ng/mg wet weight	nmol/mg wet weight	µmoles/g wet weight	cm^3	g//cm^3	µmoles	nmoles	%
HVAe	Lloyd	1975	489	4.92	µg/g	ng/mg	4.92	0.027033	0.027033	9	1.03	0.250596	250.596	0.54	µg/g	ng/mg	0.54	0.00296703	0.00296703	9	1.03	0.0275044	27.5044	0.109756
HVAe	Langlais	1993	8105420	12.11	ng/mg protein	0.12	10.6568	0.0585538	0.0585538	9	1.03	0.542794	542.794	No data	ng/mg protein	0.12				9	1.03
HVAe	Rajput	2004	15120096	7199	n/g fresh tissue		7.199	0.0395549	0.0395549	9	1.03	0.366674	366.674	2064	n/g fresh tissue		2.064	0.0113407	0.0113407	9	1.03	0.105128	105.128	0.286706
HVAe	Sparks	1985	3968972	7.63333	ng/mg wet weight		7.63333	0.0419414	0.0419414	9	1.03	0.388797	388.797	1.35333	ng/mg wet weight		1.35333	0.0074359	0.0074359	9	1.03	0.0689308	68.9308	0.177293
HVAe	Ogawa	1992	1513457	356	pmol/mg protein	0.12		0.04272	0.04272	9	1.03	0.396014	396.014	135	pmol/mg protein	0.12		0.0162	0.0162	9	1.03	0.150174	150.174	0.379213
HVAe	Bokobza	1984	6734727	5182	ng/g tissue		5.182	0.0284725	0.0284725	9	1.03	0.26394	263.94	1780	ng/g tissue	0.12	1.78	0.00978022	0.00978022	9	1.03	0.0906626	90.6626	0.343497
HVAe	Pifl	2023	37322038	5.7	µg/g wet weight		5.7	0.0372549	0.0372549	9	1.03	0.345353	345.353	No data	µg/g wet weight					9	1.03			No data
HVAe	MEAN												368.136										88.4799	0.286706
Reactant	First Author	Year	PMID	PUT Conc. Control	PUT Conc. Control	% Wet Weight that is Protein	PUT Conc. Control	PUT Conc. Control	PUT Conc. Control	PUT volume	PUT density	PUT Amount Control	PUT Amount Control	PUT Conc. PD	PUT Conc. PD	% Wet Weight that is Protein	PUT Conc. PD	PUT Conc. PD	PUT Conc. PD	PUT volume	PUT density	PUT Amount PD	PUT Amount PD	PUT Amount PD/Control
					unit		ng/mg wet weight	nmol/mg wet weight	µmoles/g wet weight	cm^3	g//cm^3	µmoles	nmoles		unit		ng/mg wet weight	nmol/mg wet weight	µmoles/g wet weight	cm^3	g//cm^3	µmoles	nmoles	%
3-OMeDOPA	Ogawa	1992	1513457	2.53	pmol/mg protein	0.12		0.0003036	0.0003036	9	1.03	0.00281437	2.81437	2.93	pmol/mg protein	0.12		0.0003516	0.0003516	9	1.03	0.00325933	3.25933	1.1581
3-OMeDOPA																								1.1581
