## Supplementary material for "Putamen dopamine synthesis, vesicular storage, and metabolism in Parkinson disease": eTable 2 Sensitivity_kDA_Release

### Sheet: Presentation
Goldstein, Putamen Modeling in PD, eTable 2 Sensitivity_kDA_Release
kDA_Release = 0.0023007 (×1.00)				kDA_Release = 0.0074774 (×3.25)				kDA_Release = 0.0126540 (×5.50)				kDA_Release = 0.0178307 (×7.75)				kDA_Release = 0.0230074 (×10.00)
Reaction	Δ(Control−PD)	Rank(|Δ|)		Reaction	Δ(Control−PD)	Rank(|Δ|)		Reaction	Δ(Control−PD)	Rank(|Δ|)		Reaction	Δ(Control−PD)	Rank(|Δ|)		Reaction	Δ(Control−PD)	Rank(|Δ|)
VMAT_DA	5.84286	1		VMAT_DA	8.11708	1		VMAT_DA	10.3913	1		VMAT_DA	12.6655	1		VMAT_DA	14.9397	1
Leak_DA	4.8321	2		Leak_DA	4.8321	2		DA_Release	5.55919	2		DA_Release	7.8334	2		DA_Release	10.1076	2
DA_Release	1.01076	3		DA_Release	3.28498	3		DA_Reuptake	5.07032	3		DA_Reuptake	7.14454	3		DA_Reuptake	9.21876	3
DA_Reuptake	0.921876	4		DA_Reuptake	2.9961	4		Leak_DA	4.8321	4		Leak_DA	4.8321	4		Leak_DA	4.8321	4
LAAAD	0.392066	5		LAAAD	0.592058	5		LAAAD	0.792051	5		LAAAD	0.992043	5		LAAAD	1.19204	5
TH	0.392066	5		TH	0.592058	5		TH	0.792051	5		TH	0.992043	5		TH	1.19204	5
MAO_DA	0.2781	6		MAO_DA	0.2781	6		MAO_DA	0.2781	6		MAO_DA	0.2781	6		MAO_DA	0.2781	6
DOPACc_Loss	0.2632	7		DOPACc_Loss	0.2632	7		DOPACc_Loss	0.2632	7		DOPACc_Loss	0.2632	7		DOPACc_Loss	0.2632	7
ALDH	0.2252	8		ALDH	0.2252	8		ALDH	0.2252	8		ALDH	0.2252	8		ALDH	0.2252	8
DAc_Ox.	0.03973	9		DAc_Ox.	0.03973	9		DAc_Ox.	0.03973	9		DAc_Ox.	0.03973	9		DAc_Ox.	0.03973	9
AR	0.0141	10		AR	0.0141	10		AR	0.0141	10		AR	0.0141	10		AR	0.0141	10
DOPETc_Loss	0.0141	10		DOPETc_Loss	0.0141	10		DOPETc_Loss	0.0141	10		DOPETc_Loss	0.0141	10		DOPETc_Loss	0.0141	10
DOPALc_Ox.	0.00281	11		DOPALc_Ox.	0.00281	11		DOPALc_Ox.	0.00281	11		DOPALc_Ox.	0.00281	11		DOPALc_Ox.	0.00281	11
aS′ Formation	0.00281	11		aS′ Formation	0.00281	11		aS′ Formation	0.00281	11		aS′ Formation	0.00281	11		aS′ Formation	0.00281	11
DOPAc_Ox.	0.000152	12		DOPAc_Ox.	0.000152	12		DOPAc_Ox.	0.000152	12		DOPAc_Ox.	0.000152	12		DOPAc_Ox.	0.000152	12
DOPAc_Ox._Prod._Loss	0.000152	12		DOPAc_Ox._Prod._Loss	0.000152	12		DOPAc_Ox._Prod._Loss	0.000152	12		DOPAc_Ox._Prod._Loss	0.000152	12		DOPAc_Ox._Prod._Loss	0.000152	12

### Sheet: Wide
Goldstein, Putamen Modeling in PD, eTable 2 Sensitivity_kDA_Release
Reaction	Δ @ 0.0023007 (×1.00)	Rank @ 0.0023007 (×1.00)	Δ @ 0.0074774 (×3.25)	Rank @ 0.0074774 (×3.25)	Δ @ 0.0126540 (×5.50)	Rank @ 0.0126540 (×5.50)	Δ @ 0.0178307 (×7.75)	Rank @ 0.0178307 (×7.75)	Δ @ 0.0230074 (×10.00)	Rank @ 0.0230074 (×10.00)
VMAT_DA	5.84286	1	8.11708	1	10.3913	1	12.6655	1	14.9397	1
Leak_DA	4.8321	2	4.8321	2	4.8321	4	4.8321	4	4.8321	4
DA_Release	1.01076	3	3.28498	3	5.55919	2	7.8334	2	10.1076	2
DA_Reuptake	0.921876	4	2.9961	4	5.07032	3	7.14454	3	9.21876	3
LAAAD	0.392066	5	0.592058	5	0.792051	5	0.992043	5	1.19204	5
TH	0.392066	5	0.592058	5	0.792051	5	0.992043	5	1.19204	5
MAO_DA	0.2781	6	0.2781	6	0.2781	6	0.2781	6	0.2781	6
DOPACc_Loss	0.2632	7	0.2632	7	0.2632	7	0.2632	7	0.2632	7
ALDH	0.2252	8	0.2252	8	0.2252	8	0.2252	8	0.2252	8
AR	0.0141	10	0.0141	10	0.0141	10	0.0141	10	0.0141	10
DOPETc_Loss	0.0141	10	0.0141	10	0.0141	10	0.0141	10	0.0141	10
DAc_Ox.	0.03973	9	0.03973	9	0.03973	9	0.03973	9	0.03973	9
DOPALc_Ox.	0.00281	11	0.00281	11	0.00281	11	0.00281	11	0.00281	11
aS′ Formation	0.00281	11	0.00281	11	0.00281	11	0.00281	11	0.00281	11
DOPAc_Ox.	0.000152	12	0.000152	12	0.000152	12	0.000152	12	0.000152	12
DOPAc_Ox._Prod._Loss	0.000152	12	0.000152	12	0.000152	12	0.000152	12	0.000152	12
