## Supplementary material for "Putamen dopamine synthesis, vesicular storage, and metabolism in Parkinson disease": eTable 3 Sensitivity_kALDH

### Sheet: Presentation
Goldstein, Putamen Modeling in PD, eTable 3 Sensitivity_kALDH
kALDH = 0.07500 (×1.000)				kALDH = 0.05812 (×0.775)				kALDH = 0.04125 (×0.550)				kALDH = 0.02437 (×0.325)				kALDH = 0.00750 (×0.100)
Reaction	Δ(Control−PD)	Rank(|Δ|)		Reaction	Δ(Control−PD)	Rank(|Δ|)		Reaction	Δ(Control−PD)	Rank(|Δ|)		Reaction	Δ(Control−PD)	Rank(|Δ|)		Reaction	Δ(Control−PD)	Rank(|Δ|)
VMAT_DA	5.8429	1		VMAT_DA	5.8429	1		VMAT_DA	5.8429	1		VMAT_DA	5.8429	1		VMAT_DA	5.8429	1
Leak_DA	4.8321	2		Leak_DA	4.8321	2		Leak_DA	4.8321	2		Leak_DA	4.8321	2		Leak_DA	4.8321	2
DA_Release	1.0108	3		DA_Release	1.0108	3		DA_Release	1.0108	3		DA_Release	1.0108	3		DA_Release	1.0108	3
DA_Reuptake	0.92148	4		DA_Reuptake	0.92148	4		DA_Reuptake	0.92148	4		DA_Reuptake	0.92148	4		DA_Reuptake	0.92148	4
LAAAD	0.3921	5		LAAAD	0.3921	5		LAAAD	0.3921	5		LAAAD	0.3921	5		LAAAD	0.3921	5
TH	0.3921	5		TH	0.3921	5		TH	0.3921	5		TH	0.3921	5		TH	0.3921	5
MAO_DA	0.2781	6		MAO_DA	0.2781	6		MAO_DA	0.2781	6		MAO_DA	0.2781	6		MAO_DA	0.2781	6
DOPACc_Loss	0.2632	7		DOPACc_Loss	0.2632	7		DOPACc_Loss	0.2632	7		DOPACc_Loss	0.2632	7		DOPACc_Loss	0.2632	7
ALDH	0.211046	8		ALDH	0.163561	8		ALDH	0.116075	8		ALDH	0.06859	8		DAc_Ox.	0.03973	8
DAc_Ox.	0.03973	9		DAc_Ox.	0.03973	9		DAc_Ox.	0.03973	9		DAc_Ox.	0.03973	9		ALDH	0.0211046	9
AR	0.0141	10		AR	0.0141	10		AR	0.0141	10		AR	0.0141	10		AR	0.0141	10
DOPETc_Loss	0.0141	10		DOPETc_Loss	0.0141	10		DOPETc_Loss	0.0141	10		DOPETc_Loss	0.0141	10		DOPETc_Loss	0.0141	10
DOPALc_Ox.	0.00281	11		DOPALc_Ox.	0.00281	11		DOPALc_Ox.	0.00281	11		DOPALc_Ox.	0.00281	11		DOPALc_Ox.	0.00281	11
aS′ Formation	0.00281	11		aS′ Formation	0.00281	11		aS′ Formation	0.00281	11		aS′ Formation	0.00281	11		aS′ Formation	0.00281	11
DOPAc_Ox.	0.000152	12		DOPAc_Ox.	0.000152	12		DOPAc_Ox.	0.000152	12		DOPAc_Ox.	0.000152	12		DOPAc_Ox.	0.000152	12
DOPAc_Ox._Prod._Loss	0.000152	12		DOPAc_Ox._Prod._Loss	0.000152	12		DOPAc_Ox._Prod._Loss	0.000152	12		DOPAc_Ox._Prod._Loss	0.000152	12		DOPAc_Ox._Prod._Loss	0.000152	12

### Sheet: Wide
Goldstein, Putamen Modeling in PD, eTable 3 Sensitivity_kALDH
Reaction	Δ @ 0.07500 (×1.000)	Rank @ 0.07500 (×1.000)	Δ @ 0.05812 (×0.775)	Rank @ 0.05812 (×0.775)	Δ @ 0.04125 (×0.550)	Rank @ 0.04125 (×0.550)	Δ @ 0.02437 (×0.325)	Rank @ 0.02437 (×0.325)	Δ @ 0.00750 (×0.100)	Rank @ 0.00750 (×0.100)
VMAT_DA	5.8429	1	5.8429	1	5.8429	1	5.8429	1	5.8429	1
Leak_DA	4.8321	2	4.8321	2	4.8321	2	4.8321	2	4.8321	2
DA_Release	1.0108	3	1.0108	3	1.0108	3	1.0108	3	1.0108	3
DA_Reuptake	0.92148	4	0.92148	4	0.92148	4	0.92148	4	0.92148	4
LAAAD	0.3921	5	0.3921	5	0.3921	5	0.3921	5	0.3921	5
TH	0.3921	5	0.3921	5	0.3921	5	0.3921	5	0.3921	5
MAO_DA	0.2781	6	0.2781	6	0.2781	6	0.2781	6	0.2781	6
DOPACc_Loss	0.2632	7	0.2632	7	0.2632	7	0.2632	7	0.2632	7
ALDH	0.211046	8	0.163561	8	0.116075	8	0.06859	8	0.0211046	9
AR	0.0141	10	0.0141	10	0.0141	10	0.0141	10	0.0141	10
DOPETc_Loss	0.0141	10	0.0141	10	0.0141	10	0.0141	10	0.0141	10
DAc_Ox.	0.03973	9	0.03973	9	0.03973	9	0.03973	9	0.03973	8
DOPALc_Ox.	0.00281	11	0.00281	11	0.00281	11	0.00281	11	0.00281	11
aS′ Formation	0.00281	11	0.00281	11	0.00281	11	0.00281	11	0.00281	11
DOPAc_Ox.	0.000152	12	0.000152	12	0.000152	12	0.000152	12	0.000152	12
DOPAc_Ox._Prod._Loss	0.000152	12	0.000152	12	0.000152	12	0.000152	12	0.000152	12
